# Analysis of Mutational Profile of Hypopharyngeal and Laryngeal Head and Neck Cancers Identifies *KMT2C* as a Potential Tumor Suppressor

**DOI:** 10.1101/2021.08.24.21262521

**Authors:** Marcin M. Machnicki, Anna Rzepakowska, Joanna I. Janowska, Monika Pepek, Alicja Krop, Katarzyna Pruszczyk, Piotr Stawinski, Malgorzata Rydzanicz, Jakub Grzybowski, Barbara Gornicka, Maciej Wnuk, Rafal Ploski, Ewa Osuch-Wojcikiewicz, Tomasz Stoklosa

## Abstract

Hypopharyngeal cancer represents one of worst types of head and neck tumors with only few studies focusing on the genomic profile of this type of cancer. Using targeted next-generation sequencing we analyzed 48 HPV-negative tumor samples including 23 originating from hypopharynx, and 25 from larynx. Among genes previously described as significantly mutated, *TP53, FAT1, NOTCH1, KMT2C* and *CDKN2A* were found to be most frequently mutated. We also found that more than three-fourths of our patients harbored candidate actionable or prognostic alterations in genes belonging to RTK/ERK/PI3K, cell-cycle and DNA-damage repair pathways. Using previously published data we compared 67 hypopharyngeal cancers to 595 head and neck cancers from other sites and found no prominent differences in mutational frequency except for *CASP8* and *HRAS* genes. Since we observed relatively frequent mutations of *KTM2C* (MLL3) in our dataset, we analyzed their role in vitro by generating *KMT2C*-mutant hypopharyngeal cancer cell line FaDu with CRISPR-Cas9. We demonstrate that *KMT2C* loss-of-function results in increased colony formation and proliferation, in concordance with its previously published results. In summary, our results show that mutational profile of hypopharyngeal cancers might be similar to the one observed for other head and neck cancers with respect to minor differences and includes multiple candidate actionable and prognostic genetic alterations. We also demonstrate for the first time that *KMT2C* gene may play a role of tumor suppressor in head and neck cancer, which opens new possibilities in the search for new targeted treatment approaches.
