## Supplementary material for "Analysis of Mutational Profile of Hypopharyngeal and Laryngeal Head and Neck Cancers Identifies *KMT2C* as a Potential Tumor Suppressor": S2 - supplementary results.xlsx

### Sheet: S2.3 - Muts HP vs other sites
	Hugo_Symbol	Hypopharynx	Non-hypopharynx	pval	or	ci.up	ci.low	adjPval
	CASP8	1	69	0.005825076	0.1156910	0.6914562	0.00284445	0.1048514
	HRAS	0	38	0.024954279	0.0000000	0.8736908	0.00000000	0.2245885
	CDKN2A	8	128	0.078527255	0.4951386	1.0764518	0.19913042	0.4711635
	KRAS	1	1	0.192311384	8.9405482	703.2035269	0.11295481	0.6227755
	NRAS	1	1	0.192311384	8.9405482	703.2035269	0.11295481	0.6227755
	PTEN	0	18	0.241477571	0.0000000	2.0145326	0.00000000	0.6227755
	SMAD4	0	17	0.242190483	0.0000000	2.1496647	0.00000000	0.6227755
	FGFR2	1	5	0.474177409	1.7859143	16.3073963	0.03724296	0.8132498
	NOTCH1	9	105	0.494838077	0.7244711	1.5330209	0.30580333	0.8132498
	TP53	56	473	0.520858702	1.3125642	2.8650603	0.65510341	0.8132498
	FGFR3	1	6	0.527881850	1.4863250	12.5417209	0.03185898	0.8132498
	PIK3R1	1	7	0.576174852	1.2722172	10.1530623	0.02782308	0.8132498
	FBXW7	5	35	0.587347069	1.2897781	3.4786115	0.38049307	0.8132498
	ERBB2	2	12	0.643807329	1.4938070	6.9360118	0.15898090	0.8277523
	NF1	3	22	0.732437421	1.2204840	4.2334703	0.22764821	0.8789249
	PIK3CA	8	83	0.851297506	0.8366459	1.8440516	0.33304076	0.9577097
	ERBB3	1	13	1.000000000	0.6786647	4.6563173	0.01572928	1.0000000
	RB1	1	13	1.000000000	0.6786647	4.6563173	0.01572928	1.0000000
	Sample Summary
	Cohort	SampleSize
	Hypopharynx	69
	Non-hypopharynx	594
	Hugo_Symbol	Hypopharynx	Non-hypopharynx	pval	or	ci.up	ci.low	adjPval
	KMT2C	9	39	0.003845044	3.6250160	8.552320	1.411837260	0.07305584
	HRAS	0	36	0.098702996	0.0000000	1.383976	0.000000000	0.64918495
	CASP8	1	61	0.109151936	0.1948965	1.199174	0.004728423	0.64918495
	KRAS	1	1	0.136670516	13.2868611	1047.369713	0.166947289	0.64918495
	ERBB2	2	11	0.232920542	2.4559436	11.890180	0.255419212	0.88509806
	FGFR3	1	5	0.357603256	2.6612318	24.666192	0.054987083	0.95848571
	NF1	2	16	0.368713357	1.6737402	7.562961	0.180035740	0.95848571
	PIK3R1	1	6	0.403572932	2.2148155	18.992274	0.047025030	0.95848571
	NOTCH1	9	96	0.525957413	1.2993373	2.923770	0.524875800	1.00000000
	SMAD4	0	15	0.615159530	0.0000000	3.715113	0.000000000	1.00000000
	PTEN	0	16	0.618605862	0.0000000	3.449917	0.000000000	1.00000000
	PIK3CA	4	72	0.634837037	0.6988218	2.041306	0.175201065	1.00000000
	FBXW7	3	33	0.733986575	1.2091469	4.156130	0.226410915	1.00000000
	TP53	32	408	0.837881266	1.1649528	3.217009	0.486963572	1.00000000
	ERBB3	1	12	1.000000000	1.0962751	7.788378	0.025000599	1.00000000
	FGFR2	0	4	1.000000000	0.0000000	20.283108	0.000000000	1.00000000
	RB1	1	12	1.000000000	1.0962751	7.788378	0.025000599	1.00000000
	CDKN2A	8	112	1.000000000	0.9217932	2.124050	0.355845758	1.00000000
	NRAS	0	1	1.000000000	0.0000000	507.944382	0.000000000	1.00000000
	Sample Summary
	Cohort	SampleSize
	Hypopharynx	39
	Non-hypopharynx	512

### Sheet: S2.4 - Induced KMT2C mutations
									Mutations in sg2-7 clone KMT2C (NM_170606.3):
									c.338_339del / p.Ser113Ter
									c.322_335del / p.Leu108ValfsTer2
									c.322_330del / p.Leu108_Arg110del
									c.322_323del /p.Leu108SerfsTer6
									c.322del / p.Leu108PhefsTer18
									Mutations in sg4-14 clone KMT2C (NM_170606.3):
									c.1698_1705del / p.Asn567GlyfsTer16
									c.1698_1703del / p.Asn567_Gly568del
